# Pharmaceutical Repurposing Strategies for Metabolic Disorders: Insights from Mendelian Randomization Studies

**DOI:** 10.1101/2024.03.29.24305070

**Authors:** Shixuan Zhang, Xiaoxi Hu, Dandan Hou, Xiaoru Sun, Dayan Sun

## Abstract

Metabolic disorders (MDs) are a group of medical conditions that impact the metabolism. These complex processes may have common characteristics among various diseases, thereby suggesting the potential of drug repurposing. Employing Mendelian Randomization (MR), we constructed a causal network between 2,478 targetable drug-gene expressions (eQTLs) and 30 broadly reported metabolic disorders. Our study identified 499 drug target genes significantly associated with 27 metabolic disorders (|MR coefficient| > 0.2). Pathway enrichment analysis of drug target genes indicates that regulation of response stimulus may serve as a common pathway across 14 diseases. Based on 53 commonly used clinical drugs for 18 diseases, we elucidated novel therapeutic mechanisms of some drugs, such as the potential of Valproic Acid to treat Schizophrenia by affecting key genes in Alcoholism, *SLC29A1*, and *HDAC4*. Furthermore, we identified potential for drug repurposing in four diseases, with Manic Episode and Type 1 Diabetes sharing four novel drugs: Cannabidiol, Doxorubicin, Genistein, and Propylthiouracil. Additionally, we predicted 189 potential therapeutic drugs affecting the causal genes of diseases. Overall, we established a causal network between metabolic disorders and drug target genes, explored possible pathways for drug action on disease treatment, and proposed drug repurposing strategies for four diseases.

**Highlights:**

1. To the best of our understanding, the manuscript we have submitted delineates the inaugural drug-gene causal network tailored for Metabolic Disorders (MDs), covering an array of 30 diseases.
2. This investigation unveils potential novel drug mechanisms aimed at treating MDs, marking a pioneering exploration in this domain.
3. We introduce strategies for the repurposing of drugs targeting four specific MDs, suggesting innovative approaches to treatment.
4. The findings are presented through an easily navigable web interface, enabling thorough examination by users (https://quantlifebits.shinyapps.io/mrmetabopharm/).
