## Supplementary material for "Pharmaceutical Repurposing Strategies for Metabolic Disorders: Insights from Mendelian Randomization Studies": Table1

### Sheet: Sheet1
	Table 1: Description of included studies
	Disease	Disease Abbreviation	Disease international classification	FinnGenn				UKB				Literature keywords	PMID
				Data Base	N cases	N controls	Number SNPs	Data Base	N cases	N controls	Number SNPs
	Type 2 Diabetes	T2D	Endocrine diseases	R9_T2D	57698	308252	20170007	E4_DM2	/	/	/	Endocrine and metabolic disorders	27760374
	Type 1 Diabetes	T1D	Endocrine diseases	R9_T1D	4196	308252	20168507	E4_DM1	/	/	/	Endocrine and metabolic disorders	27760374
	Gestational Diabetes	GD	Endocrine diseases	R9_GEST_DIABETES	13039	197831	20162431	4041	1864	461069	9851867	Endocrine and metabolic disorders	27760374
	Hypertension		Endocrine diseases	R9_I9_HYPTENS	111581	265626	20170235	20002_1065	1313	359881	9745180	Endocrine and metabolic disorders	33079272
	Hyperthyroidism		Endocrine diseases	R9_E4_HYPERPARA	5590	361988	20170046	20002_1225	2547	334612	10894596	Endocrine and metabolic disorders	22443970
	Hypothyroidism / Myxedema		Endocrine diseases	R9_E4_HYPOPARA	899	361988	20169952	ukb-a-77	16376	320783	10894596	Endocrine and metabolic disorders	27484454
	Polycystic Ovary Syndrome	PCOS	Genitourinary disease	R9_E4_PCOS	1424	200581	20161503	20002_1350	/	/	/	Endocrine and metabolic disorders	29569621
	Myocardial Infarction	MI	Heart disease	R9_I9_MI_STRICT	24185	313400	20169328	I22	7018	354176	12640541	Endocrine and metabolic disorders	34763521
	Breast Cancer	BRCA	Cancer	R9_C3_BREAST_EXALLC	15680	167189	20158911	20001_1002	122977	105974	10680257	Endocrine and metabolic disorders	30691108
	Prostate Cancer	PCPG	Cancer	R9_C3_PROSTATE_EXALLC	13216	119948	20145565	20001_1044	/	/	/	Metabolic disorders	31142021
	Endometrial Cancer	UCS	Cancer	R9_CD2_INSITU_ENDOMETRIUM_EXALLC	106	167161	20155978	20001_1040	1151	461782	9851867	Metabolic disorders	31420039
	Colorectal Cancer	CRC	Cancer	R9_C3_COLORECTAL_EXALLC	6509	287137	20167785	﻿20001_1020	5657	372016	11738639	Endocrine and metabolic disorders	30684960
	Bipolar Disorder	BIPOLAR	mental behavioral disorders	R9_F5_BIPO	7006	329192	20169200	ukb-a-525	303	336896	10894596	Endocrine and metabolic disorders	36538952
	Manic Episode		mental behavioral disorders	R9_F5_MANIA	934	329192	20168995	ukb-a-83	902	336257	10894596	Endocrine and metabolic disorders	33263481
	Depression		mental behavioral disorders	R9_F5_DEPRESSIO	43280	329192	20165180	ukb-a-81	19195	317964	10894596	Circadian rhythm metabolic disorders	31002895
	Anxiety	AD	mental behavioral disorders	R9_F5_GAD	4666	337577	20169382	ukb-a-82	4611	332548	10894596	Circadian rhythm metabolic disorders	31013492
	Age-Related Macular Degeneration	AMD	Eye disease	R9_H7_AMD	8913	348936	20169870	ukb-b-17194	3553	147089	9851867	Aging	36547967
	Parkinson's Disease	PD	nervous system	R9_G6_PARKINSON	4235	373042	20170237	ieu-b-7	33674	449056	17891936	Aging	32333549
	Type 2 Diabetes (Wide)	T2DW	Endocrine diseases	R9_T2D_WIDE	38657	310131	20169652	/	/	/	/	Endocrine and metabolic disorders	27760374
	Type 1 Diabetes (Wide)	T1DW	Endocrine diseases	R9_T1D_WIDE	8967	308373	20168684	/	/	/	/	Endocrine and metabolic disorders	27760374
	Preeclampsia		Endocrine diseases	R9_O15_PREECLAMPS	6663	194266	20161295	/	/	/	/	Endocrine and metabolic disorders	35177222
	Obesity		Endocrine diseases	R9_E4_OBESITY	21375	355786	20170234	/	/	/	/	Endocrine and metabolic disorders	30379322
	Dyslipidemia		Endocrine diseases	R9_E4_HYPERLIPNAS	12304	324150	20169305	/	/	/	/	Endocrine	35963630
	Non-Alcoholic Fatty Liver Disease	NAFLD	Endocrine diseases	R9_NAFLD	2275	375002	20170234	/	/	/	/	Endocrine and metabolic disorders	35955942
	Cardiovascular	CV	Heart disease	R9_FG_CVD	185353	191924	20170237	/	/	/	/	Endocrine and metabolic disorders	35929483
	Coronary Heart Disease	CAD	Heart disease	R9_I9_CHD	43518	333759	20170237	/	/	/	/	Endocrine and metabolic disorders	28153671
	Non-Small Cell Lung Cancer	NSCLC	Cancer	R9_C3_LUNG_NONSMALL_EXALLC	4901	287137	20167659	/	/	/	/	Metabolic disorders	20810794
	Small Cell Lung Cancer	SCLC	Cancer	R9_C3_SCLC_EXALLC	676	287137	20167517	/	/	/	/	Metabolic disorders	20810794
	Schizophrenia		mental behavioral disorders	R9_F5_SCHZPHR	6515	364160	20170087	/	/	/	/	Circadian rhythm metabolic disorders	38101179
	Alzheimer's Disease	AD	nervous system	R9_G6_ALZHEIMER	9301	367976	20170237	/	/	/	/	Aging	36842275
